# One size fits all: A systematic review of the sample types used for the diagnostics of respiratory viruses in children

**DOI:** 10.64898/2026.06.02.26354258

**Authors:** Orchid M. Allicock, Arushi Dogra, Jacqueline H. Cho, Keyner Rojas, Hannah O. Hasson, Britney Omene, Melissa C. Funaro, Claire S. Laxton, Inci Yildirim

## Abstract

Nasopharyngeal (NP) swabs remain the dominant gold standard for respiratory infection diagnostics. While there has been increased use of alternative sample types since the COVID-19 pandemic, guidance on their use for detecting respiratory viruses is not yet definitive, especially for children. In this systematic review and meta-analysis, we aimed to compare the diagnostic accuracy and tolerability of multiple respiratory specimen types for detecting respiratory viruses in pediatric populations.

Searches were conducted on July 17, 2025 in MEDLINE, Embase, Web of Science, and Scopus, with screening and data extraction performed in Covidence. English-language primary research articles published since 2000 comparing respiratory virus detection rates in children, using nucleic acid amplification tests between paired respiratory specimens, were included. Risk of bias was assessed using Quality Assessment of Diagnostic Accuracy Studies criteria. We calculated pooled sensitivities and specificities of index specimens: nasopharyngeal aspirates (NPA), mid-turbinate swabs (MT), anterior nasal swabs (ANS), oropharyngeal swabs (OP), and bronchoalveolar lavage fluid (BAL), as compared to the reference, NP swabs, using random-effects modeling, firstly without discrimination by virus. Index specimens were then grouped by sample collection site as nasal, oral, and lower respiratory tract (LRT) specimens for virus-specific analyses. Overall performance and statistical validity were evaluated by hierarchical summary receiver operating characteristic (HSROC) analysis. Data regarding sampling tolerability was also assessed.

We screened 2,448 studies and identified 36 publications (total N participants = 10,687) that reported diagnostic test accuracy using paired index-reference data in children. Of these, 18 (total N participants = 4,310) used NP specimens as the reference and were included in the diagnostic test accuracy analysis. Virus-agnostic pooled sensitivity estimates indicated that MT (0.92%) performed most similarly to NP, though sensitivities of ANS (0.79%) and OP (0.70%) were also moderately high for detection of any respiratory virus. BAL sensitivity was the lowest (0.37%). All sample types demonstrated high specificity (0.98%-0.99%). Group estimates and HSROC statistics found that nasal specimens, when grouped, had the highest sensitivity and accuracy for all examined viruses, including for influenza (92%) and RSV (90%). By comparison, oral and LRT specimens performed less well, with more variability, though both showed moderately high sensitivities for RSV (78%, 76%, respectively) and influenza (82%, 80%, respectively), and LRT samples showed high sensitivity for HMPV (82%). Analysis of sample tolerability found that NP swabs consistently ranked as the least comfortable and least preferred, while nasal swabs and saliva both performed well. Datasets for LRT and oral specimens were sparser than for nasal, and this contributed to greater variability, underscoring the need for further diagnostic accuracy studies on alternatives to NP sampling.

These data support the viability of nasal and oral alternatives to NP swabs and affirm their application in pediatric care, particularly in outpatient settings. Such alternatives could greatly improve sampling tolerability and increase global access, including in resource-limited settings, to accurate diagnostic methods for respiratory infections.
