## Supplementary material for "One size fits all: A systematic review of the sample types used for the diagnostics of respiratory viruses in children": S2 Dataset

### Sheet: Data 1
Supplementary Data 1.1: All search strategies done 7/17/2025
Ovid MEDLINE(R) ALL <1946 to July 16, 2025>
1	Child/ or Child, preschool/ or Infant/ or Infant, newborn/ or Pediatrics/ or (child* or infant* or kid or kids or neonat* or newborn* or new born* or paediatric* or pediatric* or toddler*).ti.	3271014
2	Respiratory Tract Infections/ or (respiratory tract adj (infection* or illness*)).tw,kf. or (respiratory adj3 (viral or virus*)).tw,kf.	93636
3	virology.fs. or (viral or virology or virus*).tw,kf.	1268043
4	Specimen Handling/ or (biospecimen* or specimen* or detect*).tw,kf.	3479342
5	Bronchoalveolar Lavage/ or bronchoalveolar lavage*.tw,kf. or ((saliva or nasopharyn* or nasal or oropharyngeal or throat) adj3 (aspirate* or wash* or swab* or sampl* or lavage*)).tw,kf.	80462
6	1 and 2 and 3 and 4 and 5	2215
7	limit 6 to english language	2006
8	limit 7 to yr="2000 -Current"	1829
Embase (Ovid) <1974 to 2025 July 16>
1	Child/ or preschool child/ or infant/ or newborn/ or pediatrics/ or (child* or infant* or kid or kids or neonat* or newborn* or new born* or paediatric* or pediatric* or toddler*).ti.	3694054
2	*Respiratory tract infection/ or *viral respiratory tract infection/ or (respiratory tract adj (infection* or illness*)).tw,kf. or (respiratory adj3 (viral or virus*)).tw,kf.	110360
3	*Virology/ or (viral or virology or virus*).tw,kf.	1381049
4	*Specimen handling/ or *virus detection/ or (biospecimen* or specimen* or detect*).tw,kf.	4466397
5	*Lung lavage/ or bronchoalveolar lavage*.tw,kf. or ((saliva or nasopharyn* or nasal or oropharyngeal or throat) adj3 (aspirate* or wash* or swab* or sampl* or lavage*)).tw,kf.	116595
6	1 and 2 and 3 and 4 and 5	3004
7	limit 6 to english language	2744
8	limit 7 to yr="2000 -Current"	2599
9	limit 8 to conference abstracts	688
10	8 not 9	1911
Web of Science Core Collection (Clarivate)
8	#1 and #2 and #3 and #4 and #5 and English (Languages) 2000-01-01 to 2025-07-17	1728
7	#1 and #2 and #3 and #4 and #5 and English (Languages)	1870
6	#1 and #2 and #3 and #4 and #5	1950
5	TS= ("Lung lavage*" or "bronchoalveolar lavage*" or ((saliva or nasopharyn* or nasal or oropharyngeal or throat) NEAR/3 (aspirate* or wash* or swab* or sampl* or lavage*)))	88990
4	TS= (biospecimen* or specimen* or detect*)	6132508
3	TS= (viral or virology or virus*)	1416394
2	TS= ("respiratory tract infection*" or "respiratory tract illness*" or (respiratory NEAR/3 (virus* or viral)))	78370
1	TI= (child* or infant* or kid or kids or neonat* or newborn* or "new born*" or paediatric* or pediatric* or toddler*) OR AB= (child* or infant* or kid or kids or neonat* or newborn* or "new born*" or paediatric* or pediatric* or toddler*)	3037589
Scopus (Elsevier)
1	TITLE-ABS (child* or infant* or kid or kids or neonat* or newborn* or "new born*" or paediatric* or pediatric* or toddler*)	3735785
2	TITLE-ABS ("respiratory tract infection*" or "respiratory tract illness*" or (respiratory W/3 (virus* or viral)))	80809
3	TITLE-ABS (viral or virology or virus*)	1373958
4	TITLE-ABS (biospecimen* or specimen* or detect*)	7716737
5	TITLE-ABS ("Lung lavage*" or "bronchoalveolar lavage*" or ((saliva or nasopharyn* or nasal or oropharyngeal or throat) W/3 (aspirate* or wash* or swab* or sampl* or lavage*)))	140087
6	#1 and #2 and #3 and #4 and #5	2150
	Limit to 2000 - present	1948
	Limit to English	1684

### Sheet: Data 2
Data Extraction Template
General information
Study ID	The last name of the first author and the year the study was published e.g Allicock (2025)
Publication year	Year the study was published
Title	Title of the manuscript
World Health Organization region	Region where the study took place. If you are unsure of the region from where the study took place, check this website: https://en.wikipedia.org/wiki/List_of_WHO_regions
Country	Country where the study took place (as reported in the manuscript)
Characteristics of included studies
Aim of study	One line summary of the study. This is usually found in the last paragraph of the background/introduction section.
Study design	This can usually be found in the methods section. If it is not explicitly mentioned, you can check this site to determine the study type: https://pmc.ncbi.nlm.nih.gov/articles/PMC6996664/
Start date of study	When study enrollment began. This can be found either in the methods section, or the demographics section of the results section. The format for entering the date is month day, year e.g. January 1, 2020, January 2020, or 2020, depending on the amount of data available.
End date of study	When the study ended. This can be found either in the methods section, or the demographics section of the results section. The format for entering the date is month day, year e.g. January 1, 2020, January 2020, or 2020, depending on the amount of data available.
Study funding sources	This usually can be found at the end of the manuscript.
Possible conflicts of interest for study authors	This usually can be found at the end of the manuscript.
Participants
Age range	Age as reported in the manuscript
Setting	What setting did the study take place? Options are Hospital, clinic, community
Clinical setting	If the study was conducted in a clinical setting, what kind? The options are: Inpatient (admitted or hospitalized), Emergency department, Outpatient, not reported
Inclusion criteria	This can be found in the methods section
Exclusion criteria	This can be found in the methods section
Population description	This is the recruitment criteria (similar to the inclusion criteria)
Clinical presentation at sampling	How was the health of the study participants at time of sampling?
Total number of participants	Number of participants in the study after exclusions
Testing
Diagnostic test	What type of nucleic acid amplification test was used? List as mentioned in the manuscript
Test platform	The machine/platform the assay was run on
Reference sample type	Reference (Gold standard) as reported by authors. This is usually NP swab or a NP type
Index specimen type 1	Other paired specimen type.
Index specimen type 2 (if any)	If there are more than 1 specimen type being compared, this will be considered index type 2.
Viruses detected	The viruses detected in the manuscript at the species level. e.g. if they list RSVA and RSVB detection separately, collate the data under RSV.
Intervention and Comparisons	Table for each index specimen type. Each row will be for the different viruses detected, for which data is available. If not reported, use this website to calculate the sensitivity and specificity https://www.medcalc.org/en/calc/diagnostic_test.php
	Column 1: Virus name
	Column 2: No. of tp (+/+ index and reference)
	Column 3: No. of fp (+ index/ - reference)
	Column 4: No. of fn (- index/ + reference)
	Column 5: No. of tn (-/- index and reference)
	Column 6: Sensitivity (%)
	Column 7: Sensitivity (95% CI)
	Column 8: Specificity, reported (%)
	Column 9: Specificity (95% CI)
	Column 10: Number of samples (n)

### Sheet: Data 3
Supplementary Data 1.2: Interpretation Criteria for QUADAS-2 Risk of Bias and Applicability Judgments
DOMAIN 1: Patient Selection		Explanation
1.1) Was a consecutive or random sample of patients enrolled?
	Yes = low risk of bias	Yes = low risk of bias: Where sampling is used, the designs least likely to cause bias are consecutive sampling or random sampling.
	No = high risk of bias	No = high risk of bias: No sampling, consecutive or random sampling
	Unclear	Unclear: No description of sampling
1.2) Was a case-control design avoided?		Case control study design: high risk of bias or when specified that recruitment was carried out in different settings.
	Yes = low risk of bias	Yes = low risk of bias: Clear description of methodology for sampling, subjects from same setting or similar settings with same sampling methodology
	No = high risk of bias	No = high risk of biasDesigns similar to case‐control may introduce bias when the proportion of subjects is deliberately increased/decreased and subjects mixed from different settings.
	Unclear	Unclear: unclear description of sampling OR unclear whether subjects emanate from different settings
1.3) Did the study avoid inappropriate exclusions?
	Yes = low risk of bias	Yes = low risk of bias: Exclusions are pre-specified, clinically/logistically justified, and do not depend on index test results; most eligible participants are included (minimal post-enrollment exclusions)
	No = high risk of bias	No = high risk of bias: Exclusions are likely to distort accuracy (e.g., excluding “difficult-to-diagnose” patients, indeterminate/invalid results, partial verification, excluding based on test results, or heavy exclusions that change disease spectrum).
	Unclear	Unclear: Exclusions are not described, not justified, or unclear whether excluded participants differ systematically from those analyzed.
1.4) Could the selection of patients have introduced bias?		Evaluates whether the way participants were selected systematically distorts estimates of diagnostic accuracy
	Low	Low: Patient selection is unlikely to influence diagnostic accuracy (e.g., broad eligibility criteria reflecting real-world clinical practice).
	High	High: Selection is likely to distort accuracy estimates (e.g., preferential inclusion of severe cases or exclusion based on prior test results).
	Unclear	Unclear: Insufficient information to determine whether selection may have influenced results.
1.5) Are there concerns that the included patients do not match the review question?		Evaluates whether study population is appropriate
	Low	Low: Included participants closely match the review question in terms of age, clinical setting, symptoms, and indication for testing.
	High	High: Study population differs meaningfully from the review question (e.g., asymptomatic screening populations when symptomatic infection is the target).
	Unclear	Unclear: Insufficient detail to judge population relevance.
DOMAIN 2: Index Test
2.1) Were the index test results interpreted without knowledge of the results of the reference standard?		Evaluates whether interpretation of the index test was independent of the reference standard.
	Yes = low risk of bias	Yes = low risk of bias: Index test interpretation was blinded or objectively determined (e.g., automated PCR output).
	No = high risk of bias	No = high risk of bias: Index test interpretation was influenced by knowledge of reference standard results.
	Unclear	Unclear: Blinding not reported and objectivity cannot be inferred.
2.2) If a threshold was used, was it prespecified?		Evaluates whether diagnostic thresholds were defined before results were known.
	Yes = low risk of bias	Yes = low risk of bias: Thresholds (e.g., Ct cutoffs) were prespecified or followed manufacturer/validated standards.
	No = high risk of bias	No = high risk of bias: Thresholds were chosen post hoc or adjusted based on observed results.
	Unclear	Unclear: Threshold definition not clearly reported.
2.3) Could the conduct or interpretation of the index test have introduced bias?		Evaluates whether how the index test was performed or interpreted could bias results.
	Low	Low: Index test conduct and interpretation were standardized and consistent across participants.
	High	High: Deviations, inconsistent procedures, or selective interpretation likely influenced results.
	Unclear	Unclear: Insufficient methodological detail provided.
2.4) Are there concerns that the index test, its conduct or its interpretation differ from the review question?		Evaluates whether the index test aligns with the test of interest in the review.
	Low	Low: Index test matches the review question in specimen type, assay, timing, and clinical intent.
	High	High: Index test differs substantially from that specified in the review question.
	Unclear	Unclear: Inadequate information to assess alignment.
DOMAIN 3: Reference Standard
3.1) Is the reference standard likely to correctly classify the target condition?		Evaluates whether the reference standard is appropriate and accurate for identifying the target condition.
	Yes = low risk of bias	Yes = low risk of bias: Reference standard is well-validated and accepted for the target condition.
	No = high risk of bias	No = high risk of bias: Reference standard is inaccurate or inappropriate.
	Unclear	Unclear: Accuracy of the reference standard cannot be determined.
3.2) Were the reference standard results interpreted without knowledge of the results of the index test?		Evaluates independence between reference standard interpretation and index test results.
	Yes = low risk of bias	Yes = low risk of bias: Reference standard interpretation was blinded or objectively measured.
	No = high risk of bias	No = high risk of bias: Reference standard interpretation was influenced by index test results.
	Unclear	Unclear: Blinding not reported.
3.3) Could the reference standard, its conduct, or its interpretation have introduced bias?		Evaluates whether application or interpretation of the reference standard could bias results.
	Low	Low: Reference standard applied consistently across all participants.
	High	High: Differential application or interpretation likely introduced bias.
	Unclear	Unclear: Insufficient information on reference standard conduct.
3.4) Are there concerns that the target condition as defined by the reference standard does not match the review question?		Evaluates whether the definition of the target condition aligns with the review objective.
	Low	Low: Target condition definition matches the review question.
	High	High: Target condition differs in scope or definition.
	Unclear	Unclear: Target condition definition insufficiently described.
DOMAIN 4: Flow & Timing
4.1) Was there an appropriate interval between index tests and reference standard?		Evaluates whether timing between tests could affect disease status.
	Yes = low risk of bias	Yes = low risk of bias: Tests performed within a clinically appropriate timeframe.
	No = high risk of bias	No = high risk of bias: Long or variable delays likely affected results.
	Unclear	Unclear: Timing between tests not reported.
4.2) Did all patients receive a reference standard?		Evaluates the presence of partial verification bias.
	Yes = low risk of bias	Yes = low risk of bias: All participants received the reference standard.
	No = high risk of bias	No = high risk of bias: Only a subset received the reference standard.
	Unclear	Unclear: Unclear whether all participants received the reference standard.
4.3) Did all patients receive the same reference standard?		Evaluates consistency of outcome assessment across participants.
	Yes = low risk of bias	Yes = low risk of bias: Same reference standard used for all participants.
	No = high risk of bias	No = high risk of bias: Different reference standards used.
	Unclear	Unclear: Reference standard application not clearly reported.
4.4) Were all patients included in the analysis?		Evaluates the risk of bias from exclusions after enrollment.
	Yes = low risk of bias	Yes = low risk of bias: All or nearly all enrolled participants were analyzed.
	No = high risk of bias	No = high risk of bias: Exclusions were substantial or related to test results.
	Unclear	Unclear: Participant flow not adequately described.
4.5) Could the patient flow have introduced bias?		Evaluates whether losses, exclusions, or missing data may bias results.
	Low	Low: Minimal loss to follow-up and balanced exclusions.
	High	High: Differential loss or selective exclusions likely biased results.
	Unclear	Unclear: Insufficient reporting of patient flow.

### Sheet: Data 4
Supplementary Data 1.3. Distribution of QUADAS-2 Risk of Bias and Applicability Judgments Across Included Studies		n = 36	n = 36
DOMAIN 1: Patient Selection		Count	Percentage
1.1) Was a consecutive or random sample of patients enrolled?
	Yes = low risk of bias	21	0.583333
	No = high risk of bias	3	0.0833333
	Unclear	12	0.333333
1.2) Was a case-control design avoided?
	Yes = low risk of bias	35	0.972222
	No = high risk of bias	1	0.0277778
	Unclear	0	0
1.3) Did the study avoid inappropriate exclusions?
	Yes = low risk of bias	27	0.75
	No = high risk of bias	2	0.0555556
	Unclear	7	0.194444
1.4) Could the selection of patients have introduced bias?
	Low = low risk of bias	28	0.777778
	High = high risk of bias	6	0.166667
	Unclear	2	0.0555556
1.5) Are there concerns that the included patients do not match the review question?
	Low	33	0.916667
	High	7	0.194444
	Unclear	2	0.0555556
DOMAIN 2: Index Test
2.1) Were the index test results interpreted without knowledge of the results of the reference standard?
	Yes = low risk of bias	10	0.277778
	No = high risk of bias	1	0.0277778
	Unclear	23	0.638889
2.2) If a threshold was used, was it prespecified?
	Yes = low risk of bias	31	0.861111
	No = high risk of bias	0	0
	Unclear	5	0.138889
2.3) Could the conduct or interpretation of the index test have introduced bias?
	Low	32	0.888889
	High	1	0.0277778
	Unclear	2	0.0555556
2.4) Are there concerns that the index test, its conduct or its interpretation differ from the review question?
	Low	34	0.944444
	High	0	0
	Unclear	2	0.0555556
DOMAIN 3: Reference Standard
3.1) Is the reference standard likely to correctly classify the target condition?
	Yes = low risk of bias	36	1
	No = high risk of bias	0	0
	Unclear	0	0
3.2) Were the reference standard results interpreted without knowledge of the results of the index test?
	Yes = low risk of bias	14	0.388889
	No = high risk of bias	2	0.0555556
	Unclear	20	0.555556
3.3) Could the reference standard, its conduct, or its interpretation have introduced bias?
	Low	33	0.916667
	High	2	0.0555556
	Unclear	1	0.0277778
3.4) Are there concerns that the target condition as defined by the reference standard does not match the review question?
	Low	35	0.972222
	High	0	0
	Unclear	1	0.0277778
DOMAIN 4: Flow & Timing
4.1) Was there an appropriate interval between index tests and reference standard?
	Yes = low risk of bias	33	0.916667
	No = high risk of bias	2	0.0555556
	Unclear	1	0.0277778
4.2) Did all patients receive a reference standard?
	Yes = low risk of bias	34	0.944444
	No = high risk of bias	1	0.0277778
	Unclear	1	0.0277778
4.3) Did all patients receive the same reference standard?
	Yes = low risk of bias	35	0.972222
	No = high risk of bias	1	0.0277778
	Unclear	0	0
4.4) Were all patients included in the analysis?
	Yes = low risk of bias	20	0.555556
	No = high risk of bias	14	0.388889
	Unclear	1	0.0277778
4.5) Could the patient flow have introduced bias?
	Low	29	0.805556
	High	3	0.0833333
	Unclear	4	0.111111

### Sheet: Data 5
Supplementary Data 1.4: Specimen collection comfort and tolerability analysis
Study	Index specimen #1	Index specimen #2	Reference specimen	# participant	Age range	Sex distribution Male n(%)	Tolerability assessment tool used	Index #1 result	Index #2 result	Reference result	No preference reported	Most preferred sample	Least preferred sample	Reported difference
Blaschke 2019	MT	-	NP	84	0-23 months	44 (52)	5-point Likert scale by caregivers	0.82	-	0	0.17	MT	NP	82% more caregivers preferred MT over NP
Fourie 2023	RS	-	MT-OP combined	88	0-36 months	41 (47)	Visual Analog Scale by child and caregiver	median VAS [IQR] child: 2.00 [0.00−3.00] caregiver: 0.00 [0.00−2.00]	-	median VAS [IQR] child: 6.00 [4.00−8.00] caregiver: 5.00 [2.00−7.75]	-	R	MT-OP	child's median R discomfort was 28% lower than MT-OP
Frazee 2018	AN	MT	NP	67	24-216 months	199 (41.1) (adults and children)	Discomfort score 0-5 by child	median 0	median 1	median 3	-	AN	NP	child's median AN discomfort was 20% lower for than MT, 60% lower than NP
Haaramo 2024	AN	S	NP	59	0-17 years	35 (63)	Tolerence score 1-5 by child, caregiver and sample-taker	median 2.5 (child), 2 (caregiver), 1 (sample taker)	median 2 (child), 1 (caregiver) ,1 (sample taker)	median 4 (child), 4 (caregiver), 4 (sample taker)	-	S	NP	child's median S discomfort was 40% lower than NP, 10% lower than AN
Munywoki 2011	NW	-	NP	153	0.9-4.2 years	145 (48.5)	Questionnaires on the acceptability of the specimen collection methods, 275 caregivers, 153 children, 3 sample takers	35.3% (caregiver), 22.2% (child), 19.8% (sample takers)	-	60.0% (caregiver), 71.9% (child), 80.2% (sample takers)	-	NP	NW	49.7% more children preferred NP over NW
Oliver 2021	S	-	OP-AN combined	212	6 to 780 months	375 (36%)	Survey question by child	335 (75%)	-	40 (9%)	69 (16%)	S	OP-AN	66% more children preferred S over OP-AN
Tosif 2023	AN	-	OP-AN combined	249	60-216 months	not mentioned	5-point Likert scale + questionaire (preference) for child, caregiver and sample taker	202 children (84.0%), 201 caregivers (82.7%), 209 sample takers (84.6%)	-	26 children (10.8%), 12 caregivers (4.9%), 21 sample takers (8.5%)	13 children (5.4%), 30 caregivers (12.3%), sample takers 17 (6.9%)	AN	OP-AN	66% more children preferred AN over T-AN
MT	Mid-tubinate swab
RS	Rhinorrhea swab
AN	Anterior nasal swab
S	Saliva
NW	Nasal wash
OP	Oropharangeal swab
NP	Nasopharyngeal swab
